# Automated Risk Assessment of Amputation in Patients with Peripheral Artery Disease

**DOI:** 10.64898/2025.12.02.25340994

**Authors:** Marko Milosevic, Tanmay Demble, Christine Lary, Elsie Gyang Ross, Saeed Amal

## Abstract

**Objective:** Peripheral artery disease (PAD) affects over eight million Americans and is a leading cause of non-traumatic lower extremity amputation in the United States. Identifying which patients are at highest risk for limb loss can improve the timeliness of intervention to prevent amputation. We wanted to test the predictive performance of machine learning models developed to predict amputations in patients with peripheral artery disease (PAD) at various intervals of time (60, 120, 180, and 365 days prior to amputation) and across two different clinical datasets.

**Methods:** Each dataset was split into five folds for cross-validation. Afterwards, a hybrid dataset was created to test for transfer learning. We tested three classic machine learning models and a custom deep learning model that were trained using electronic healthcare record (EHR) data from each patient. We evaluated each model for predictive performance at 60, 120, 180, and 365 days ahead of amputation in the *All of Us* data set. We then evaluated model generalizability by evaluating model performance on an institutional data set *STARR*.

**Results:** Our deep learning model had average AUCs of 0.90 (60 days prior to amputation) and 0.89 (120, 180 and 365 days prior to amputation) in the *All of Us* data set. Models were then externally validated on the *STARR* dataset, achieving average AUC scores of 0.73 (60 days), 0.71 (120 and 365 days), 0.70 (180 days).

**Conclusions:** Our prognostic deep learning model performs well in predicting risk of amputation up to a year prior. This model also demonstrates promising generalizability by showing strong performance during external validation on a local, institutional dataset. Our deep learning model also adapted the best to the hybrid dataset.
