## Supplemental Table I for "Automated Risk Assessment of Amputation in Patients with Peripheral Artery Disease"

### Sheet: Sheet1
All of Us Trained Models
60 days follow-up
		Avg SEN	Avg SPC	Avg PPV	Avg NPV	Avg AUC
LR	In - AoU	0.745	0.849	0.235	0.983	0.857
	Ext - STARR	0.683	0.64	0.026	0.993	0.71
RF	In - AoU	0.789	0.835	0.219	0.985	0.895
	Ext - STARR	0.594	0.72	0.03	0.992	0.744
XGB	In - AoU	0.884	0.84	0.261	0.992	0.935
	Ext - STARR	0.683	0.664	0.029	0.993	0.738
LSTM+	In - AoU	0.8	0.897	0.313	0.987	0.903
	Ext - STARR	0.723	0.643	0.028	0.994	0.728
120 days follow-up
LR	In - AoU	0.762	0.827	0.211	0.983	0.861
	Ext - STARR	0.608	0.683	0.028	0.992	0.694
RF	In - AoU	0.765	0.856	0.244	0.984	0.893
	Ext - STARR	0.617	0.719	0.031	0.992	0.731
XGB	In - AoU	0.834	0.898	0.329	0.989	0.926
	Ext - STARR	0.644	0.693	0.029	0.993	0.725
LSTM+	In - AoU	0.821	0.835	0.237	0.988	0.891
	Ext - STARR	0.65	0.669	0.028	0.992	0.715
180 days follow-up
LR	In - AoU	0.782	0.802	0.192	0.984	0.854
	Ext - STARR	0.715	0.609	0.026	0.993	0.707
RF	In - AoU	0.764	0.841	0.227	0.984	0.893
	Ext - STARR	0.69	0.682	0.031	0.993	0.749
XGB	In - AoU	0.833	0.877	0.292	0.989	0.928
	Ext - STARR	0.636	0.719	0.032	0.993	0.733
LSTM+	In - AoU	0.793	0.849	0.249	0.986	0.889
	Ext - STARR	0.641	0.672	0.028	0.992	0.701
365 day follow-up
LR	In - AoU	0.752	0.828	0.212	0.982	0.849
	Ext - STARR	0.711	0.687	0.033	0.994	0.729
RF	In - AoU	0.745	0.849	0.233	0.982	0.885
	Ext - STARR	0.631	0.738	0.037	0.993	0.75
XGB	In - AoU	0.819	0.864	0.278	0.988	0.921
	Ext - STARR	0.689	0.713	0.036	0.994	0.761
LSTM+	In - AoU	0.823	0.831	0.227	0.987	0.895
	Ext - STARR	0.739	0.638	0.031	0.994	0.706
