## Supplemental Table II for "Automated Risk Assessment of Amputation in Patients with Peripheral Artery Disease"

### Sheet: Sheet1
STARR Trained Models
60 days follow-up
	Avg SEN	Avg SPC	Avg PPV	Avg NPV	Avg AUC
Logistic Regression	0.571	0.784	0.038	0.992	0.718
Random Forest	0.371	0.819	0.028	0.989	0.665
XGBoost	0.614	0.783	0.041	0.993	0.762
LSTM+	0.804	0.819	0.205	0.987	0.871
120 days follow-up
Logistic Regression	0.639	0.729	0.035	0.993	0.729
Random Forest	0.435	0.813	0.033	0.99	0.699
XGBoost	0.678	0.699	0.034	0.994	0.728
LSTM+	0.798	0.807	0.195	0.986	0.87
180 days follow-up
Logistic Regression	0.615	0.787	0.045	0.993	0.739
Random Forest	0.452	0.85	0.046	0.991	0.721
XGBoost	0.696	0.758	0.048	0.994	0.782
LSTM+	0.813	0.828	0.209	0.987	0.893
365 days follow-up
Logistic Regression	0.625	0.806	0.054	0.993	0.742
Random Forest	0.484	0.875	0.059	0.991	0.747
XGBoost	0.652	0.799	0.048	0.994	0.776
LSTM+	0.769	0.826	0.205	0.984	0.863
