## Supplemental Table III for "Automated Risk Assessment of Amputation in Patients with Peripheral Artery Disease"

### Sheet: Sheet1
Hybrid Trained Models
60 days follow-up
		Avg SEN	Avg SPC	Avg PPV	Avg NPV	Avg AUC
LR	In - AoU + 50%STARR	0.705	0.861	0.211	0.983	0.836
	Ext - 50% STARR	0.571	0.63	0.021	0.991	0.638
RF	In - AoU + 50%STARR	0.742	0.844	0.196	0.985	0.879
	Ext - 50% STARR	0.48	0.84	0.044	0.991	0.694
XGB	In - AoU + 50%STARR	0.826	0.874	0.252	0.99	0.922
	Ext - 50% STARR	0.651	0.663	0.027	0.993	0.707
LSTM+	In - AoU + 50%STARR	0.8	0.847	0.208	0.989	0.878
	Ext - 50% STARR	0.606	0.861	0.066	0.994	0.75
120 days follow-up
LR	In - AoU + 50%STARR	0.704	0.847	0.188	0.983	0.829
	Ext - 50% STARR	0.561	0.64	0.022	0.99	0.631
RF	In - AoU + 50%STARR	0.776	0.817	0.174	0.987	0.883
	Ext - 50% STARR	0.456	0.799	0.033	0.99	0.691
XGB	In - AoU + 50%STARR	0.827	0.853	0.218	0.99	0.913
	Ext - 50% STARR	0.617	0.697	0.029	0.992	0.716
LSTM+	In - AoU + 50%STARR	0.761	0.878	0.255	0.987	0.868
	Ext - 50% STARR	0.644	0.799	0.045	0.994	0.746
180 days follow-up
LR	In - AoU + 50%STARR	0.718	0.828	0.189	0.983	0.828
	Ext - 50% STARR	0.459	0.83	0.039	0.99	0.64
RF	In - AoU + 50%STARR	0.744	0.857	0.209	0.985	0.882
	Ext - 50% STARR	0.492	0.799	0.036	0.991	0.712
XGB	In - AoU + 50%STARR	0.789	0.891	0.267	0.988	0.91
	Ext - 50% STARR	0.595	0.723	0.033	0.992	0.726
LSTM+	In - AoU + 50%STARR	0.785	0.845	0.21	0.988	0.886
	Ext - 50% STARR	0.784	0.736	0.042	0.996	0.817
365 days follow-up
LR	In - AoU + 50%STARR	0.704	0.839	0.181	0.983	0.824
	Ext - 50% STARR	0.489	0.778	0.033	0.99	0.638
RF	In - AoU + 50%STARR	0.782	0.82	0.182	0.987	0.882
	Ext - 50% STARR	0.461	0.845	0.043	0.991	0.701
XGB	In - AoU + 50%STARR	0.853	0.826	0.202	0.991	0.915
	Ext - 50% STARR	0.539	0.758	0.033	0.991	0.672
LSTM+	In - AoU + 50%STARR	0.781	0.828	0.186	0.987	0.868
	Ext - 50% STARR	0.744	0.824	0.063	0.995	0.823
