## Supplemental Table IV for "Automated Risk Assessment of Amputation in Patients with Peripheral Artery Disease"

### Sheet: Sheet1
All of Us Trained XGBoost Feature Importance
	Predicting 60 Days		Predicting 120 Days		Predicting 180 Days		Predicting 365 Days
Rank	Concept Name	Average Importance	Concept Name	Average Importance	Concept Name	Average Importance	Concept Name	Average Importance
1	Ulcer of foot	0.0292	Ulcer of foot	0.0189	Ulcer of foot	0.0196	Ulcer of foot	0.0137
2	Senile hyperkeratosis	0.015	Pain in right knee	0.0105	Senile hyperkeratosis	0.0118	Disorder of soft tissue	0.0112
3	Foot ulcer due to type 2 diabetes mellitus	0.0102	Foot ulcer due to type 2 diabetes mellitus	0.0081	Pain in right knee	0.0103	Chronic pain	0.0104
4	Disorder of skin and/or subcutaneous tissue	0.0101	Tobacco user	0.0078	Atherosclerosis of aorta	0.0095	Atherosclerosis of aorta	0.0094
5	Diverticulosis of large intestine without diverticulitis	0.0099	Senile hyperkeratosis	0.0077	Hip pain	0.0094	Diverticulosis of large intestine without diverticulitis	0.0089
6	Atherosclerosis of aorta	0.0078	Atherosclerosis of aorta	0.0075	Diverticulosis of large intestine without diverticulitis	0.0088	Senile hyperkeratosis	0.0086
7	Hip pain	0.007	Hip pain	0.0072	2 ML ondansetron 2 MG/ML Injection	0.0071	Tobacco user	0.0086
8	Pain in right knee	0.0066	Disorder due to type 2 diabetes mellitus	0.0064	Dual-energy X-ray absorptiometry (DXA), bone density study, 1 or more sites; axial skeleton (eg, hips, pelvis, spine)	0.0068	Gastroesophageal reflux disease without esophagitis	0.0075
9	SARS-CoV-2 (COVID-19) vaccine, mRNA-BNT162b2 0.1 MG/ML Injectable Suspension	0.0055	Diverticulosis of large intestine without diverticulitis	0.0061	Disorder of skin and/or subcutaneous tissue	0.0066	Hip pain	0.0068
10	Influenza, injectable, quadrivalent, preservative free	0.0054	Gastroesophageal reflux disease without esophagitis	0.006	Osteoporosis	0.0065	User of smokeless tobacco	0.006
11	Gastroesophageal reflux disease without esophagitis	0.0054	Abnormal findings on diagnostic imaging of lung	0.0056	Gastroesophageal reflux disease without esophagitis	0.0063	Office or other outpatient visit for the evaluation and management of a new patient, which requires these 3 key components: A detailed history; A detailed examination; Medical decision making of low complexity. Counseling and/or coordination of care with	0.006
12	Varicose ulcer of lower extremity	0.0047	sodium chloride 9 MG/ML Injection	0.0053	SARS-CoV-2 (COVID-19) vaccine, mRNA-BNT162b2 0.1 MG/ML Injectable Suspension	0.0061	Telephone evaluation and management service by a physician or other qualified health care professional who may report evaluation and management services provided to an established patient, parent, or guardian not originating from a related E/M service pro	0.0058
13	2 ML ondansetron 2 MG/ML Injection	0.0047	Telephone evaluation and management service by a physician or other qualified health care professional who may report evaluation and management services provided to an established patient, parent, or guardian not originating from a related E/M service pro	0.0053	End-stage renal disease	0.006	Varicose ulcer of lower extremity	0.0057
14	Osteoarthritis of knee	0.0047	SARS-CoV-2 (COVID-19) vaccine, mRNA-BNT162b2 0.1 MG/ML Injectable Suspension	0.0052	Ankle ulcer	0.0056	Pain in right knee	0.0056
15	Benign neoplasm of skin	0.0046	Disorder of skin and/or subcutaneous tissue	0.005	Hypothyroidism	0.0051	insulin, regular, pork 100 UNT/ML Injectable Solution	0.0053
16	Essential hypertension	0.0046	2 ML ondansetron 2 MG/ML Injection	0.0048	Abnormal findings on diagnostic imaging of lung	0.0051	Ethnicity: Hispanic or Latino	0.0053
17	Abnormal findings on diagnostic imaging of lung	0.0044	Subsequent hospital care, per day, for the evaluation and management of a patient, which requires at least 2 of these 3 key components: A problem focused interval history; A problem focused examination; Medical decision making that is straightforward or o	0.0044	calcium chloride 0.0014 MEQ/ML / potassium chloride 0.004 MEQ/ML / sodium chloride 0.103 MEQ/ML / sodium lactate 0.028 MEQ/ML Injectable Solution	0.0043	SARS-CoV-2 (COVID-19) vaccine, mRNA-BNT162b2 0.1 MG/ML Injectable Suspension	0.005
18	tetanus toxoid, reduced diphtheria toxoid, and acellular pertussis vaccine, adsorbed	0.0042	Moderate sedation services provided by the same physician or other qualified health care professional performing the diagnostic or therapeutic service that the sedation supports, requiring the presence of an independent trained observer to assist in the m	0.0043	Disorder of body system	0.0041	Cough	0.0048
19	Osteomyelitis of ankle AND/OR foot	0.0042	Essential hypertension	0.0043	SARS-CoV-2 (COVID-19) vaccine, mRNA-1273 0.2 MG/ML Injectable Suspension	0.0041	acetaminophen 500 MG / oxycodone hydrochloride 5 MG Oral Capsule	0.0047
20	docusate sodium 3.33 MG/ML Oral Solution	0.004	Sensorineural hearing loss, bilateral	0.0042	Tear film insufficiency	0.004	calcium chloride 0.0014 MEQ/ML / potassium chloride 0.004 MEQ/ML / sodium chloride 0.103 MEQ/ML / sodium lactate 0.028 MEQ/ML Injectable Solution	0.0046
21	Atherosclerosis of artery	0.004	acetaminophen 500 MG / oxycodone hydrochloride 5 MG Oral Capsule	0.0041	Influenza, injectable, quadrivalent, preservative free	0.004	Diabetes mellitus without complication	0.0045
22	Electrocardiogram, routine ECG with at least 12 leads; with interpretation and report	0.0039	Tear film insufficiency	0.004	Postoperative state	0.004	Proliferative retinopathy due to type 2 diabetes mellitus	0.0039
23	End-stage renal disease	0.0038	Unscheduled or emergency dialysis treatment for an esrd patient in a hospital outpatient department that is not certified as an esrd facility	0.004	Essential hypertension	0.0039	Type 1 diabetes mellitus uncontrolled	0.0039
24	Anesthesia for open procedures on bones of lower leg, ankle, and foot; not otherwise specified	0.0037	Pain in left knee	0.0037	Disorder due to type 2 diabetes mellitus	0.0037	Osteoarthritis of knee	0.0036
25	Sensorineural hearing loss, bilateral	0.0037	Chronic ulcer of foot	0.0036	Low back pain	0.0037	Tear film insufficiency	0.0035

### Sheet: Sheet2
All of Us Trained XGBoost Feature Importance
	Predicting 60 Days		Predicting 120 Days
Rank	Concept Name	Average Importance	Concept Name	Average Importance
1	Ulcer of foot	0.0292	Ulcer of foot	0.0189
2	Senile hyperkeratosis	0.015	Pain in right knee	0.0105
3	Foot ulcer due to type 2 diabetes mellitus	0.0102	Foot ulcer due to type 2 diabetes mellitus	0.0081
4	Disorder of skin and/or subcutaneous tissue	0.0101	Tobacco user	0.0078
5	Diverticulosis of large intestine without diverticulitis	0.0099	Senile hyperkeratosis	0.0077
6	Atherosclerosis of aorta	0.0078	Atherosclerosis of aorta	0.0075
7	Hip pain	0.007	Hip pain	0.0072
8	Pain in right knee	0.0066	Disorder due to type 2 diabetes mellitus	0.0064
9	SARS-CoV-2 (COVID-19) vaccine, mRNA-BNT162b2 0.1 MG/ML Injectable Suspension	0.0055	Diverticulosis of large intestine without diverticulitis	0.0061
10	Influenza, injectable, quadrivalent, preservative free	0.0054	Gastroesophageal reflux disease without esophagitis	0.006
11	Gastroesophageal reflux disease without esophagitis	0.0054	Abnormal findings on diagnostic imaging of lung	0.0056
12	Varicose ulcer of lower extremity	0.0047	sodium chloride 9 MG/ML Injection	0.0053
13	2 ML ondansetron 2 MG/ML Injection	0.0047	Telephone evaluation and management service by a physician or other qualified health care professional who may report evaluation and management services provided to an established patient, parent, or guardian not originating from a related E/M service pro	0.0053
14	Osteoarthritis of knee	0.0047	SARS-CoV-2 (COVID-19) vaccine, mRNA-BNT162b2 0.1 MG/ML Injectable Suspension	0.0052
15	Benign neoplasm of skin	0.0046	Disorder of skin and/or subcutaneous tissue	0.005
16	Essential hypertension	0.0046	2 ML ondansetron 2 MG/ML Injection	0.0048
17	Abnormal findings on diagnostic imaging of lung	0.0044	Subsequent hospital care, per day, for the evaluation and management of a patient, which requires at least 2 of these 3 key components: A problem focused interval history; A problem focused examination; Medical decision making that is straightforward or o	0.0044
18	tetanus toxoid, reduced diphtheria toxoid, and acellular pertussis vaccine, adsorbed	0.0042	Moderate sedation services provided by the same physician or other qualified health care professional performing the diagnostic or therapeutic service that the sedation supports, requiring the presence of an independent trained observer to assist in the m	0.0043
19	Osteomyelitis of ankle AND/OR foot	0.0042	Essential hypertension	0.0043
20	docusate sodium 3.33 MG/ML Oral Solution	0.004	Sensorineural hearing loss, bilateral	0.0042
21	Atherosclerosis of artery	0.004	acetaminophen 500 MG / oxycodone hydrochloride 5 MG Oral Capsule	0.0041
22	Electrocardiogram, routine ECG with at least 12 leads; with interpretation and report	0.0039	Tear film insufficiency	0.004
23	End-stage renal disease	0.0038	Unscheduled or emergency dialysis treatment for an esrd patient in a hospital outpatient department that is not certified as an esrd facility	0.004
24	Anesthesia for open procedures on bones of lower leg, ankle, and foot; not otherwise specified	0.0037	Pain in left knee	0.0037
25	Sensorineural hearing loss, bilateral	0.0037	Chronic ulcer of foot	0.0036
	Predicting 180 Days		Predicting 365 Days
Rank	Concept Name	Average Importance	Concept Name	Average Importance
1	Ulcer of foot	0.0196	Ulcer of foot	0.0137
2	Senile hyperkeratosis	0.0118	Disorder of soft tissue	0.0112
3	Pain in right knee	0.0103	Chronic pain	0.0104
4	Atherosclerosis of aorta	0.0095	Atherosclerosis of aorta	0.0094
5	Hip pain	0.0094	Diverticulosis of large intestine without diverticulitis	0.0089
6	Diverticulosis of large intestine without diverticulitis	0.0088	Senile hyperkeratosis	0.0086
7	2 ML ondansetron 2 MG/ML Injection	0.0071	Tobacco user	0.0086
8	Dual-energy X-ray absorptiometry (DXA), bone density study, 1 or more sites; axial skeleton (eg, hips, pelvis, spine)	0.0068	Gastroesophageal reflux disease without esophagitis	0.0075
9	Disorder of skin and/or subcutaneous tissue	0.0066	Hip pain	0.0068
10	Osteoporosis	0.0065	User of smokeless tobacco	0.006
11	Gastroesophageal reflux disease without esophagitis	0.0063	Office or other outpatient visit for the evaluation and management of a new patient, which requires these 3 key components: A detailed history; A detailed examination; Medical decision making of low complexity. Counseling and/or coordination of care with	0.006
12	SARS-CoV-2 (COVID-19) vaccine, mRNA-BNT162b2 0.1 MG/ML Injectable Suspension	0.0061	Telephone evaluation and management service by a physician or other qualified health care professional who may report evaluation and management services provided to an established patient, parent, or guardian not originating from a related E/M service pro	0.0058
13	End-stage renal disease	0.006	Varicose ulcer of lower extremity	0.0057
14	Ankle ulcer	0.0056	Pain in right knee	0.0056
15	Hypothyroidism	0.0051	insulin, regular, pork 100 UNT/ML Injectable Solution	0.0053
16	Abnormal findings on diagnostic imaging of lung	0.0051	Ethnicity: Hispanic or Latino	0.0053
17	calcium chloride 0.0014 MEQ/ML / potassium chloride 0.004 MEQ/ML / sodium chloride 0.103 MEQ/ML / sodium lactate 0.028 MEQ/ML Injectable Solution	0.0043	SARS-CoV-2 (COVID-19) vaccine, mRNA-BNT162b2 0.1 MG/ML Injectable Suspension	0.005
18	Disorder of body system	0.0041	Cough	0.0048
19	SARS-CoV-2 (COVID-19) vaccine, mRNA-1273 0.2 MG/ML Injectable Suspension	0.0041	acetaminophen 500 MG / oxycodone hydrochloride 5 MG Oral Capsule	0.0047
20	Tear film insufficiency	0.004	calcium chloride 0.0014 MEQ/ML / potassium chloride 0.004 MEQ/ML / sodium chloride 0.103 MEQ/ML / sodium lactate 0.028 MEQ/ML Injectable Solution	0.0046
21	Influenza, injectable, quadrivalent, preservative free	0.004	Diabetes mellitus without complication	0.0045
22	Postoperative state	0.004	Proliferative retinopathy due to type 2 diabetes mellitus	0.0039
23	Essential hypertension	0.0039	Type 1 diabetes mellitus uncontrolled	0.0039
24	Disorder due to type 2 diabetes mellitus	0.0037	Osteoarthritis of knee	0.0036
25	Low back pain	0.0037	Tear film insufficiency	0.0035
