## Supplemental Table Supplemental Table Supplemental Table V for "Automated Risk Assessment of Amputation in Patients with Peripheral Artery Disease"

### Sheet: Sheet1
STARR Trained XGBoost Feature Importance
	Predicting 60 Days		Predicting 120 Days		Predicting 180 Days		Predicting 365 Days
Rank	Concept Name	Average Importance	Concept Name	Average Importance	Concept Name	Average Importance	Concept Name	Average Importance
1	Ulcer of foot	0.0141	Foot ulcer due to type 2 diabetes mellitus	0.0158	Dependence on renal dialysis	0.0169	Ulcer of foot	0.02
2	Gram stain method	0.0121	Chronic ulcer of foot	0.0155	Laboratory procedure, review by pathologist	0.0143	Dependence on renal dialysis	0.0168
3	Acute ischemic heart disease	0.0116	Ulcer of foot	0.0132	Atherosclerosis of artery of lower limb	0.0142	XR Foot - left 3 Views	0.0141
4	Pressure ulcer	0.0116	Atherosclerosis of artery of lower limb	0.0117	Chronic kidney disease due to type 2 diabetes mellitus	0.0141	Body mass index 40+ - severely obese	0.0137
5	Computed tomographic angiography, abdominal aorta and bilateral iliofemoral lower extremity runoff, with contrast material(s), including noncontrast images, if performed, and image postprocessing	0.0106	Renal failure syndrome	0.0115	Ulcer of foot	0.0113	Diabetic education	0.0119
6	Body mass index 40+ - severely obese	0.0106	Laboratory procedure, review by pathologist	0.0109	Diabetic education	0.0112	metoprolol	0.0118
7	CT of head without contrast	0.01	Physical therapy procedure note	0.0106	Hyperglycemia due to type 2 diabetes mellitus	0.0109	metoclopramide	0.0115
8	Hyperglycemia due to type 2 diabetes mellitus	0.0099	Old myocardial infarction	0.0097	Ankle brachial pressure index	0.0102	Laboratory procedure, review by pathologist	0.0114
9	Heart murmur	0.0094	atorvastatin	0.0097	Atherosclerosis of aorta	0.0101	Atherosclerosis of aorta	0.0113
10	Transplant present	0.009	Diabetic education	0.0094	Dipyridamole	0.01	Atherosclerosis of coronary artery without angina pectoris	0.0107
11	Dipyridamole	0.0089	Transplant present	0.0094	dipyridamole	0.01	Gonioscopy (separate procedure)	0.0106
12	dipyridamole	0.0089	Chronic kidney disease due to type 2 diabetes mellitus	0.0093	Body mass index 40+ - severely obese	0.0095	Dipyridamole	0.0102
13	Ischemic ulcer	0.0086	Atherosclerosis of aorta	0.0091	paracetamol	0.0091	dipyridamole	0.0102
14	Atherosclerosis of artery of lower limb	0.0086	Angiography, extremity, unilateral, radiological supervision and interpretation	0.0084	Hyperparathyroidism due to renal insufficiency	0.0088	Ophthalmoscopy, extended, with retinal drawing (eg, for retinal detachment, melanoma), with interpretation and report; initial	0.0101
15	Atherosclerosis of aorta	0.0084	End-stage renal disease	0.0081	Diagnostic radiologic examination with fluoroscopy	0.0087	Proliferative retinopathy due to diabetes mellitus	0.0098
16	Onychomycosis due to dermatophyte	0.0083	Dipyridamole	0.0079	Administration of influenza vaccine	0.0085	Complete bilateral noninvasive physiologic studies of upper or lower extremity arteries, 3 or more levels (eg, for lower extremity: ankle/brachial indices at distal posterior tibial and anterior tibial/dorsalis pedis arteries plus segmental blood pressure	0.0094
17	Hyperparathyroidism due to renal insufficiency	0.0083	dipyridamole	0.0079	XR Foot - left 3 Views	0.0085	IgE-mediated allergic asthma	0.0093
18	tamsulosin	0.0082	Diabetic retinal eye exam	0.0078	Requires influenza virus vaccination	0.0082	Atherosclerosis of artery of lower limb	0.009
19	Radiologic examination; toe(s), minimum of 2 views	0.0081	Race: Black or African American	0.0078	amiodarone	0.008	Tobacco user	0.0089
20	cefalexin	0.0081	CT of head without contrast	0.0077	Fenofibrate	0.0077	User of smokeless tobacco	0.0089
21	Disorientated	0.0079	Electrocardiogram, routine ECG with at least 12 leads; with interpretation and report	0.0077	fenofibrate	0.0077	Disorder of nervous system due to type 2 diabetes mellitus	0.0089
22	End-stage renal disease	0.0076	Acute ischemic heart disease	0.0075	End-stage renal disease	0.0075	Fenofibrate	0.0088
23	amlodipine	0.0075	Moderate sedation services provided by the same physician or other qualified health care professional performing the diagnostic or therapeutic service that the sedation supports, requiring the presence of an independent trained observer to assist in the m	0.0074	silver sulfadiazine	0.0074	fenofibrate	0.0088
24	Laboratory procedure, review by pathologist	0.0075	Podiatry Referral note	0.0074	Edema	0.0073	Edema	0.0087
25	Acute non-ST segment elevation myocardial infarction	0.0074	Body mass index 40+ - severely obese	0.0074	Podiatry Referral note	0.0072	Renal failure syndrome	0.0087

### Sheet: Sheet2
STARR Trained XGBoost Feature Importance
	Predicting 60 Days		Predicting 120 Days
Rank	Concept Name	Average Importance	Concept Name	Average Importance
1	Ulcer of foot	0.0141	Foot ulcer due to type 2 diabetes mellitus	0.0158
2	Gram stain method	0.0121	Chronic ulcer of foot	0.0155
3	Acute ischemic heart disease	0.0116	Ulcer of foot	0.0132
4	Pressure ulcer	0.0116	Atherosclerosis of artery of lower limb	0.0117
5	Computed tomographic angiography, abdominal aorta and bilateral iliofemoral lower extremity runoff, with contrast material(s), including noncontrast images, if performed, and image postprocessing	0.0106	Renal failure syndrome	0.0115
6	Body mass index 40+ - severely obese	0.0106	Laboratory procedure, review by pathologist	0.0109
7	CT of head without contrast	0.01	Physical therapy procedure note	0.0106
8	Hyperglycemia due to type 2 diabetes mellitus	0.0099	Old myocardial infarction	0.0097
9	Heart murmur	0.0094	atorvastatin	0.0097
10	Transplant present	0.009	Diabetic education	0.0094
11	Dipyridamole	0.0089	Transplant present	0.0094
12	dipyridamole	0.0089	Chronic kidney disease due to type 2 diabetes mellitus	0.0093
13	Ischemic ulcer	0.0086	Atherosclerosis of aorta	0.0091
14	Atherosclerosis of artery of lower limb	0.0086	Angiography, extremity, unilateral, radiological supervision and interpretation	0.0084
15	Atherosclerosis of aorta	0.0084	End-stage renal disease	0.0081
16	Onychomycosis due to dermatophyte	0.0083	Dipyridamole	0.0079
17	Hyperparathyroidism due to renal insufficiency	0.0083	dipyridamole	0.0079
18	tamsulosin	0.0082	Diabetic retinal eye exam	0.0078
19	Radiologic examination; toe(s), minimum of 2 views	0.0081	Race: Black or African American	0.0078
20	cefalexin	0.0081	CT of head without contrast	0.0077
21	Disorientated	0.0079	Electrocardiogram, routine ECG with at least 12 leads; with interpretation and report	0.0077
22	End-stage renal disease	0.0076	Acute ischemic heart disease	0.0075
23	amlodipine	0.0075	Moderate sedation services provided by the same physician or other qualified health care professional performing the diagnostic or therapeutic service that the sedation supports, requiring the presence of an independent trained observer to assist in the m	0.0074
24	Laboratory procedure, review by pathologist	0.0075	Podiatry Referral note	0.0074
25	Acute non-ST segment elevation myocardial infarction	0.0074	Body mass index 40+ - severely obese	0.0074
	Predicting 180 Days		Predicting 365 Days
Rank	Concept Name	Average Importance	Concept Name	Average Importance
1	Dependence on renal dialysis	0.0169	Ulcer of foot	0.02
2	Laboratory procedure, review by pathologist	0.0143	Dependence on renal dialysis	0.0168
3	Atherosclerosis of artery of lower limb	0.0142	XR Foot - left 3 Views	0.0141
4	Chronic kidney disease due to type 2 diabetes mellitus	0.0141	Body mass index 40+ - severely obese	0.0137
5	Ulcer of foot	0.0113	Diabetic education	0.0119
6	Diabetic education	0.0112	metoprolol	0.0118
7	Hyperglycemia due to type 2 diabetes mellitus	0.0109	metoclopramide	0.0115
8	Ankle brachial pressure index	0.0102	Laboratory procedure, review by pathologist	0.0114
9	Atherosclerosis of aorta	0.0101	Atherosclerosis of aorta	0.0113
10	Dipyridamole	0.01	Atherosclerosis of coronary artery without angina pectoris	0.0107
11	dipyridamole	0.01	Gonioscopy (separate procedure)	0.0106
12	Body mass index 40+ - severely obese	0.0095	Dipyridamole	0.0102
13	paracetamol	0.0091	dipyridamole	0.0102
14	Hyperparathyroidism due to renal insufficiency	0.0088	Ophthalmoscopy, extended, with retinal drawing (eg, for retinal detachment, melanoma), with interpretation and report; initial	0.0101
15	Diagnostic radiologic examination with fluoroscopy	0.0087	Proliferative retinopathy due to diabetes mellitus	0.0098
16	Administration of influenza vaccine	0.0085	Complete bilateral noninvasive physiologic studies of upper or lower extremity arteries, 3 or more levels (eg, for lower extremity: ankle/brachial indices at distal posterior tibial and anterior tibial/dorsalis pedis arteries plus segmental blood pressure	0.0094
17	XR Foot - left 3 Views	0.0085	IgE-mediated allergic asthma	0.0093
18	Requires influenza virus vaccination	0.0082	Atherosclerosis of artery of lower limb	0.009
19	amiodarone	0.008	Tobacco user	0.0089
20	Fenofibrate	0.0077	User of smokeless tobacco	0.0089
21	fenofibrate	0.0077	Disorder of nervous system due to type 2 diabetes mellitus	0.0089
22	End-stage renal disease	0.0075	Fenofibrate	0.0088
23	silver sulfadiazine	0.0074	fenofibrate	0.0088
24	Edema	0.0073	Edema	0.0087
25	Podiatry Referral note	0.0072	Renal failure syndrome	0.0087
